# Multiple genome-wide association studies of type 2 diabetes implicate several genes are associated with diabetic retinopathy based on UK Biobank

**DOI:** 10.1101/2023.12.02.23299320

**Authors:** Tengda Cai, Qi Pan, Yiwen Tao, Charvi Nangia, Aravind Lathika Rajendrakumar, Tania Dottorini, Mainul Haque, Colin Palmer, Weihua Meng

## Abstract

**Purpose:** To identify the genetic variants associated with diabetic retinopathy in type 2 patients from the UK Biobank cohort (*n* = 17,015) and supporting replication cohorts GODARTS (*n* = 5,013), GOSHARE (*n* = 1,754), Caucasian Australians (*n* = 518), FinnGen (*n* = 206,664) and Chinese (n = 1,007).

**Methods:** Totally eleven genome-wide association studies were applied to search for significant genetic variants.

**Results:** We found 5 different loci associated with type 2 diabetic retinopathy in or nearest gene *EYA2*, *MPDZ*, *NTNG1*, *CTAGE14P* and *MREGP1*. In the primary GWAS, a significant SNP rs6066146 located in gene *EYA2* showed a *p* value of 4.21 × 10^−8^ and may play a role in the development of the disease, with “spleen” reaching a significant level produced by tissue expression analysis. Corresponding heritability of DR was estimated to be 26.73% by SumHer. Among five genes, we found that genes *EYA2*, *MPDZ*, *NTNG1* had genetic interactions and may affect the complex development of retinal blood vessels.

**Conclusion:** Diabetic retinopathy is a complication of diabetes that affects the eyes. It is highly likely to occur when high blood sugar damages the retinal blood vessels. There is limited awareness regarding the pathogenesis of DR. Our study identified multiple loci associated with diabetic retinopathy, which may lead to personalized treatments to reduce the burden of the disease.
