## Supplementary material for "Multiple genome-wide association studies of type 2 diabetes implicate several genes are associated with diabetic retinopathy based on UK Biobank": Table S1.xlsx

### Sheet: Primary GWAS
Clinical Characteritics in Primary GWAS using UK Biobank
Covariates	Cases	Controls	P
Sex(male:female)	1242:582(68.1%:31.9%)	9823:5341(64.8%:35.2%)	4.69e-3 < 0.005
Age(years)	61.7(6.04)	60.7(6.46)	1.13e-10 < 0.001
BMI(kg/m^2)	32.4(5.60)	31.9(5.74)	6.14e-04 < 0.001
DoD(duration)	11.2(10.11)	6.7(8.15)	2.20e-16 < 0.001
A chi-square test assessed the differences in gender distribution between cases and controls, while an independent t-test evaluated other covariates. Continuous covariates were shown as ‘mean(standard deviation)’.

### Sheet: GWAS(adding HbA1c)
Clinical Characteristics in GWAS(adding HbA1c) using UK Biobank
Covariates	Cases	Controls	P
Sex(male:female)	1182:549(68.3%:31.7%)	9422:5106(64.9%:35.1%)	4.62e-3 < 0.005
Age(years)	61.6(6.07)	60.7(6.46)	9.61e-10 < 0.001
BMI(kg/m^2)	32.4(5.60)	31.9(5.74)	2.44e-04 < 0.001
DoD(duration)	11.2(10.16)	6.7(8.15)	2.20e-16 < 0.001
HbA1c(mmol/mol)	57.9(15.60)	51.2(12.53)	2.20e-16 < 0.001
A chi-square test assessed the differences in gender distribution between cases and controls, while an independent t-test evaluated other covariates. Continuous covariates were shown as ‘mean(standard deviation)’.

### Sheet: GWAS(adding Urea)
Clinical Characteristics in GWAS(adding Urea) using UK Biobank
Covariates	Cases	Controls	P
Sex(male:female)	1170:552(67.9%:32.1%)	9388:5066(65.0%:35.0%)	1.37e-2 < 0.05
Age(years)	61.7(6.06)	60.7(6.46)	1.40e-10 < 0.001
BMI(kg/m^2)	32.4(5.61)	31.9(5.72)	4.67e-04 < 0.001
DoD(duration)	11.2(10.17)	6.6(8.04)	2.20e-16 < 0.001
Urea(mmol/L)	6.4(2.58)	5.9(1.87)	3.72e-15 < 0.001
A chi-square test assessed the differences in gender distribution between cases and controls, while an independent t-test evaluated other covariates. Continuous covariates were shown as ‘mean(standard deviation)’.

### Sheet: GWAS(DoD>Median)
Clinical Characteristics in GWAS(DoD>Median) using UK Biobank
Covariates	Cases	Controls	P
Sex(male:female)	865:365(70.3%:29.7%)	4418:2044(68.4%:31.6%)	0.1751 > 0.05
Age(years)	62.1(5.90)	61.6(6.03)	4.29e-3 < 0.005
BMI(kg/m^2)	32.5(5.60)	31.9(5.83)	2.08e-3 < 0.005
DoD(duration)	15.2(10.0)	12.5(9.70)	2.2e-16 < 0.005
A chi-square test assessed the differences in gender distribution between cases and controls, while an independent t-test evaluated other covariates. Continuous covariates were shown as ‘mean(standard deviation)’. DoD>Median : duration of diabetes > 5 years

### Sheet: GWAS(HbA1c>Upper quartile)
Clinical Characteristics in GWAS(HbA1c>Upper quartile) using UK Biobank
Covariates	Cases	Controls	P
Sex(male:female)	501:206(70.9%:29.1%)	2174:1143(65.5%:34.5%)	6.50e-3 < 0.01
Age(years)	60.7(6.59)	59.8(6.82)	1.35e-3 < 0.01
BMI(kg/m^2)	32.9(5.37)	33.0(5.94)	0.6468 > 0.05
DoD(duration)	13.1(10.53)	8.6(8.66)	2.2e-16 < 0.01
HbA1c(mmol/mol)	72.2(13.98)	69.1(11.34)	4.09e-08 < 0.01
A chi-square test assessed the differences in gender distribution between cases and controls, while an independent t-test evaluated other covariates. Continuous covariates were shown as ‘mean(standard deviation)’. HbA1c > Upper quartile : HbA1c > 57.6 mmol/mol
