## Supplementary material for "Multiple genome-wide association studies of type 2 diabetes implicate several genes are associated with diabetic retinopathy based on UK Biobank": Table S2.xlsx

### Sheet: Sheet1
Gene Set	N genes	Beta	Beta STD	SE	P	Pbon
GOBP_NEGATIVE_REGULATION_OF_CELL_JUNCTION_ASSEMBLY	30	0.62728	0.02472	0.14964	1.3912e-05	0.236629
GOBP_NEGATIVE_REGULATION_OF_BINDING	154	0.24094	0.021443	0.070761	0.00033181	1
GOBP_BRANCHING_INVOLVED_IN_MAMMARY_GLAND_DUCT_MORPHOGENESIS	21	0.5208	0.017176	0.15493	0.00038864	1
GOBP_NEGATIVE_REGULATION_OF_SYNAPSE_ASSEMBLY	8	1.0916	0.022227	0.32696	0.00042215	1
GOBP_N_ACETYLNEURAMINATE_METABOLIC_PROCESS	11	0.71679	0.017113	0.21581	0.00044886	1
KINSEY_TARGETS_OF_EWSR1_FLII_FUSION_DN	313	0.15337	0.019379	0.046319	0.00046552	1
GOBP_HISTONE_UBIQUITINATION	40	0.45055	0.020497	0.13612	0.00046784	1
WP_WNT_SIGNALING_PATHWAY	51	0.39484	0.020277	0.12032	0.00051736	1
GOMF_CARNITINE_TRANSMEMBRANE_TRANSPORTER_ACTIVITY	5	1.1768	0.018945	0.35966	0.00053544	1
VIETOR_IFRD1_TARGETS	22	0.5512	0.018605	0.17178	0.00066824	1
