## Supplementary material for "Multiple genome-wide association studies of type 2 diabetes implicate several genes are associated with diabetic retinopathy based on UK Biobank": Table S3.xlsx

### Sheet: Sheet1
Cohorts	Significant loci					Suggestive loci
	rs6066146	rs117659116	rs13013265	rs62532872	rs17273542	rs17277029	rs112773829	rs72721645	rs552254054	rs71183224	rs6435333	rs34759185	rs552254054	rs142927559	rs137934083	rs79202341	rs147264322	rs190386742	rs186759284	rs550645235	rs147617022	rs145145808	rs189997796	rs117849333	rs77360543	rs548908893
GoDARTS	0.507074	/	0.026956	0.155811	0.080556	0.269972	/	/	/	/	0.461741	0.826797	/	/	/	0.979939	/	0.245913	0.175625	/	0.877492	0.467771	/	/	/	/
GoSHARE	/	/	0.599773	0.064718	0.061353	0.074211	/	/	/	/	0.786181	0.537629	/	/	0.344262	0.503102	/	0.124857	/	/	0.919409	/	/	/	/	/
Caucasian Australians	0.3574	/	/	/	0.285	/	/	/	/	/	/	/	/	/	/	/	/	/	/	/	/	/	/	/	/	/
FinnGen	0.008	0.738	0.068	0.147	0.143	0.705	/	/	0.248	0.001	0.327	0.466	0.248	/	0.636	0.211	0.019	0.822	0.641	0.089	0.601	0.698	0.899	0.438	0.029	/
Chinese	0.057858	/	0.38192	/	/	/	/	/	/	/	/	/	/	/	/	/	/	/	/	/	/	/	/	/	/	/
"/" indicates that there is no corresponding locus in the results of cohort.
